# African-Ancestry Associated Gene Expression Signatures and Pathways in Triple Negative Breast Cancer, a Comparison across Women of African Descent

**DOI:** 10.1101/2022.01.27.22269747

**Authors:** Rachel Martini, Princesca Delpe, Timothy R. Chu, Kanika Arora, Brittany Lord, Akanksha Verma, Yalei Chen, Endale Gebregzabher, Joseph K. Oppong, Ernest K. Adjei, Aisha Jibril, Baffour Awuah, Mahteme Bekele, Engida Abebe, Ishmael Kyei, Frances S. Aitpillah, Michael O. Adinku, Kwasi Ankomah, Ernest B. Osei-Bonsu, Dhananjay Chitale, Jessica M. Bensenhaver, Saul David Nathanson, LaToya Jackson, Evelyn Jiagge, Lindsay F. Petersen, Erica Proctor, Kofi K. Gyan, Lee Gibbs, Zarko Monojlovic, Rick Kittles, Jason White, Clayton Yates, Upender Manne, Kevin Gardner, Nigel Mongan, Esther Cheng, Paula Ginter, Syed Hoda, Olivier Elemento, Nicolas Robine, Andrea Sboner, John Carpten, Lisa Newman, Melissa B. Davis

**Affiliations:** Department of Surgery, Weill Cornell Medical College, New York City, NY, USA; (RM), (BL), (KG), (LN), (MD); Department of Genetics, University of Georgia, Athens, GA, USA; Englander Institute for Precision Medicine, Weill Cornell Medical College, New York City, NY, USA; (PD), (AV), (OE); New York Genome Center, New York City, NY, USA; (TC), (KA), (NR); Department of Public Health Sciences, Henry Ford Health System, Detroit, MI, USA; (YC), (LJ), (EJ); Department of Biochemistry, St Paul’s Hospital Millennium Medical College, Addis Ababa, Ethiopia; (EG); Department of Surgery, Komfo Anokye Teaching Hospital, Kumasi, Ghana; (JO), (FA); Department of Pathology, Komfo Anokye Teaching Hospital, Kumasi, Ghana; (EA); Department of Pathology, St. Paul’s Hospital Millennium Medical College, Addis Ababa, Ethiopia; (AJ); Directorate of Oncology, Komfo Anokye Teaching Hospital, Kumasi, Ghana; (BA), (EO); Department of Surgery, St. Paul’s Hospital Millennium Medical College, Addis Ababa, Ethiopia; (MB), (EA); Department of Surgery, Kwame Nkrumah University of Science and Technology, Kumasi, Ghana; (IK), (MA); Directorate of Radiology, Komfo Anokye Teaching Hospital, Kumasi, Ghana; (KA); Department of Pathology, Henry Ford Health System, Detroit, MI, USA; (DC); Department of Surgery, Henry Ford Health System, Detroit, MI, USA; (JB), (SN), (LP), (EP); Department of Translational Genomics, Keck School of Medicine, University of Southern California, Los Angeles, CA, USA; (LG), (ZM), (JC); Department of Population Sciences, City of Hope, Duarte, CA, USA; (RK); Department of Biology, Tuskegee University, AL, USA; (JW); Center for Cancer Research, Tuskegee University, AL, USA; (CY); Department of Pathology, University of Alabama at Birmingham, Birmingham, AL, USA; (UM); O’Neal Comprehensive Cancer Center, University of Alabama at Birmingham, Birmingham, AL, USA; Department of Pathology and Cell Biology, Columbia University, New York, NY, USA; (KG); Biodiscovery Institute, University of Nottingham, Nottingham, UK; (NM); Department of Pharmacology, Weill Cornell Medical College, New York City, NY, USA; Department of Pathology and Laboratory Medicine, Weill Cornell Medical College, New York City, NY, USA; (EC), (PG), (SH), (AS); Institute of Computational Biomedicine, Weill Cornell Medical College, New York City, NY, USA

**Keywords:** African ancestry, health disparities, triple negative breast cancer, gene expression, genetic ancestry

## Abstract

Women of sub-Saharan African ancestry have disproportionately higher incidence of aggressive, early-onset Triple Negative Breast Cancer (TNBC), and TNBC mortality across all race groups. Population-based comparative studies show racial differences in TNBC tumor biology, with higher prevalence of basal-like and Quadruple-Negative subtypes in African Americans (AA). However, most investigations relied on self-reported race (SRR) of primarily United States (US) populations. However, given that genetic admixture in AAs is extremely heterogenous, and race-correlated social determinants can translate into biological differences, the true association of African ancestry with TNBC biology and gene expression is currently unclear. To address this, we conducted RNAseq on an international cohort of AAs, west and east Africans with TNBC. Using genetic ancestry estimation in this African-enriched cohort, we identified 613 genes associated with African ancestry and more than 2200 genes associated with regional-level African ancestry. Functional enrichment and deconvolution revealed tumor-associated immune cell infiltration and activity.

**STATEMENT OF SIGNIFICANCE:** Using a rigorous ancestry quantification process, we show that TNBC has ancestry-associated gene expression profiles, linked to immunological landscapes, which may contribute to racial differences in clinical outcomes. This is the first study to show the definitive link to tumor immunological landscape, associated with African ancestry, using a multiethnic African-enriched cohort.
