## Supplemental Table 3 for "African-Ancestry Associated Gene Expression Signatures and Pathways in Triple Negative Breast Cancer, a Comparison across Women of African Descent"

### Sheet: 613 AFR genes
Supplemental Table S3. Ancestry-associated genes.
Cluster	HighAFR	LowAFR	log2foldchange	PValue
AARS2	34.1395	17.4614	0.967275	0.00516528
ABCB10	17.5321	12.5708	0.479917	0.00379306
ABCC1	157.163	78.8332	0.995383	0.00457821
ABHD16B	37.5646	13.7048	1.4547	0.00996485
AC004014.4	0.0530841	0.25221	-2.24827	0.00155069
AC007365.4	0.144599	0.660102	-2.19063	0.00316489
AC010536.1	3.52632	1.47988	1.25269	0.00460309
AC012146.7	2.22255	0.418297	2.40962	0.00461178
AC013283.1	0	0.225637	4.5585	0.00886463
AC016739.2	2.2795	5.39118	-1.24188	0.00831406
AC017081.2	0.121973	0.250527	-1.03841	0.0048993
AC018738.2	0.856373	2.71007	-1.66202	0.00228891
AC018755.2	8.45225	17.4456	-1.04546	0.00363091
AC022400.2	3.6255	1.01166	1.84146	0.00778864
AC024257.1	0.0114394	0.116381	-3.34677	0.00824668
AC068279.3	0.00062	0.0140923	-4.5065	0.00676772
AC068491.3	1.3584	2.42896	-0.838429	0.00319146
AC068533.7	1.18655	4.24006	-1.83732	0.00112804
AC073046.25	16.6933	10.1071	0.723896	0.00350786
AC079305.10	17.5043	3.98869	2.13373	0.00775612
AC093734.1	115.407	47.4783	1.28138	0.00917078
AC096664.2	3.46945e-18	0.0440046	-53.4938	0.00603794
AC099668.5	12.2262	6.0497	1.01504	0.00492804
AC108142.1	0.0245034	0.171905	-2.81056	0.00829341
AC108479.2	0.239306	0.993723	-2.05399	0.00530839
AC133644.3	0.427738	1.09423	-1.35512	0.00427683
AC136604.1	0.66816	0.121169	2.46318	0.00988875
AC139099.3	1.10573	2.84543	-1.36365	0.00111613
ACAA1	77.2933	40.2255	0.942233	0.00377703
ACPT	6.19009	3.23106	0.937951	0.00879072
ACTG1	241.222	638.799	-1.405	0.00945478
ACTR5	15.6262	7.80383	1.00171	0.000757997
AD000671.6	2.53548	1.30069	0.962979	0.00631815
ADARB1	35.3014	21.3441	0.725888	0.00477406
ADCK2	75.4661	37.3892	1.01321	0.00696222
ADPRHL2	74.7082	32.7317	1.19058	0.0052755
AGMAT	8.2412	2.67917	1.62107	0.00735203
AL020996.1	8.1893	2.41756	1.76019	0.00505047
ALKBH4	31.5036	10.3619	1.60423	0.00284043
ANKRD54	42.1449	22.3411	0.915656	0.0099078
ANTXR1	129.163	223.167	-0.788931	0.00317048
ANXA2P1	3.6963	8.98708	-1.28177	0.00829118
ANXA2R	12.1026	7.04386	0.780879	0.00452108
AP000525.9	4.3686	19.4867	-2.15724	0.000437005
AP000692.10	2.08124	0.53999	1.94644	0.00414063
AP000695.1	0.396149	0.900967	-1.18543	0.00389867
AP001434.2	0.278679	1.30342	-2.22563	0.00256852
AP003068.23	13.0395	6.20533	1.07131	0.00741044
AP3S1	9.09255	18.1537	-0.99751	0.00333924
APOE	361.244	137.245	1.39622	0.00200348
ARF4	105.161	166.429	-0.66231	0.00730259
ARIH2	108.877	80.5679	0.434425	0.00688317
ARL16	21.1327	10.3045	1.03621	0.00720974
ARPC2	180.591	252.84	-0.4855	0.00966491
ASB2	12.2001	3.23806	1.91369	0.00126915
ASGR1	5.7237	2.84816	1.00692	0.00647177
ATF4P4	0.55478	1.31156	-1.2413	0.000407241
ATG2A	56.3235	27.2675	1.04656	0.00753974
ATP5EP2	0.229695	1.63958	-2.83553	0.0084641
ATP5G1P5	0.0239619	0.137172	-2.51718	0.00667195
ATXN7L3	91.0941	75.2152	0.276334	0.0031376
AVPR2	5.63273	1.90232	1.56608	0.00227404
BANF1P1	1.6589	6.7925	-2.03372	0.00165675
BCL2L10	2.89437	0.685969	2.07704	0.0049267
BCL11B	33.7481	20.7847	0.699284	0.00728932
BDH1	41.6668	26.486	0.65367	0.00290609
BHLHE40	192.45	302.403	-0.651987	0.00597172
BLOC1S4	33.2105	14.7926	1.16677	0.00106275
BMP6	13.9912	4.58092	1.61081	0.00716541
BMS1P16	0.853171	3.73534	-2.13033	0.00619548
BRAT1	91.7083	31.5937	1.53741	0.00267191
BRWD1-IT2	17.5382	4.94513	1.82642	0.00335649
BX842568.4	1.34163	0.191108	2.81152	0.00732482
C1orf35	58.6256	21.5042	1.44691	0.00178623
C1orf213	14.4185	6.69917	1.10586	0.00533118
C7orf26	64.9376	32.5446	0.996635	0.00330835
C9orf96	12.2621	6.37064	0.944699	0.00441242
C11orf21	16.4533	3.53792	2.2174	0.000526692
C12orf60	2.69052	5.37494	-0.998365	0.0080228
C12orf68	1.09416	1.93245	-0.8206	0.00173187
C16orf54	12.6216	3.14317	2.0056	0.00363546
C17orf59	34.471	10.6737	1.69132	0.00447506
C19orf52	60.4825	18.1823	1.73399	0.00363743
C21orf2	57.7223	17.5716	1.71588	0.0062169
C21orf33	184.424	85.6803	1.10599	0.00619554
C21orf59	49.1436	29.9032	0.716703	0.00330309
CADM3	5.23935	26.4717	-2.33699	0.00803292
CALD1	202.337	303.129	-0.583169	0.00565297
CASP9	32.8298	15.0336	1.12682	0.00385752
CASZ1	65.8463	31.9329	1.04406	0.00184654
CCAR2	143.457	85.2947	0.75009	0.00391619
CCDC88C	111.454	50.4076	1.14474	0.00648945
CCDC120	46.102	29.0585	0.665871	0.00364801
CCDC144B	10.0677	22.3125	-1.14812	0.0033567
CCL11	3.78427	5.97359	-0.658582	0.00766894
CD27	41.5637	13.1447	1.66084	0.00963657
CD72	25.7292	6.65081	1.95181	0.0074822
CD244	5.41115	2.01456	1.42547	0.00416532
CDK5RAP1	36.4418	21.5695	0.756602	0.00199975
CDV3	92.0715	149.946	-0.703619	0.00507778
CENPBD1	18.3394	8.93225	1.03785	0.00140512
CEP250	45.66	33.826	0.432796	0.00893956
CETP	17.0209	3.69001	2.20561	0.00533948
CHD4	314.27	214.033	0.554167	0.00268844
CHMP7	44.1781	21.9788	1.00722	0.00730431
CIDEB	16.8983	9.75974	0.791963	0.00635055
CLUH	124.932	65.1429	0.939469	0.00320596
COG8	67.2544	27.955	1.26652	0.00229512
COL5A1-AS1	16.7387	36.0975	-1.10871	0.00713392
COQ4	83.1668	39.0219	1.09172	0.00805013
CORO1B	170.641	84.1993	1.01908	0.00358949
CPT2	35.9294	16.2567	1.14413	0.00958213
CREB3L1	56.0725	110.944	-0.984473	0.00679914
CSNK2B-LY6G5B-1181	33.7325	5.76421	2.54894	0.00983222
CST1	2.14339	40.679	-4.24632	0.00195184
CTB-55O6.12	3.82946	5.07166	-0.405316	0.00311277
CTC-550B14.1	0.152692	0.694716	-2.1858	0.00705775
CTD-2015A6.1	0	0.055929	2.72091	0.00985731
CTD-2105E13.15	19.2315	6.01654	1.67647	0.00865318
CTD-2207O23.3	11.8678	1.15908	3.35601	0.00904537
CTD-2313J17.3	4.10405	2.25947	0.861062	0.00646687
CTD-2314B22.3	5.22644	21.0283	-2.00843	0.00301496
CTD-2375G15.1	0.0173838	0.411205	-4.56404	0.000786349
CTD-2501B8.5	0.564438	2.06372	-1.87036	0.00646536
CTD-2538G9.5	0.117689	0.471653	-2.00275	0.00865517
CTD-2619J13.9	16.8949	7.74835	1.12463	0.00151215
CTDP1	50.9731	23.1014	1.14176	0.00483926
CTRL	14.0303	5.59883	1.32535	0.00399489
CTU1	38.4003	10.3807	1.88721	0.0037177
CXorf40B	83.2396	49.3331	0.754715	0.00283534
CXXC11	1.39901	0.135291	3.37027	0.00805748
CYB5RL	9.68653	3.91078	1.30852	0.00493737
CYBA	370.58	130.018	1.51108	0.00540448
DALRD3	37.9383	19.4849	0.961298	0.00597881
DBNL	168.807	109.434	0.625308	0.00835961
DCBLD2	63.9784	98.3696	-0.620627	0.000883517
DCUN1D2	41.3725	29.3673	0.49446	0.0074595
DDX28	27.0647	11.3507	1.25363	0.00192461
DDX39B	277.172	178.51	0.634776	0.00382113
DEF6	40.0126	18.6025	1.10496	0.00362906
DHX16	105.116	53.4784	0.974956	0.00121966
DHX30	98.2475	45.8118	1.1007	0.00524251
DHX38	91.153	55.3055	0.720869	0.00569181
DIDO1	90.5815	64.0151	0.500804	0.00288673
DLGAP3	4.05533	1.29429	1.64766	0.0053524
DNAJA3	65.0312	39.4563	0.720877	0.00720303
DNHD1	79.8833	37.2628	1.10016	0.00244994
DNPH1	98.3554	41.5014	1.24485	0.00842814
DOPEY2	81.456	34.9321	1.22147	0.00501918
DPH7	84.2041	34.3357	1.29418	0.00298579
DSPP	0.556317	1.85082	-1.73418	0.00425682
DTYMK	89.3323	38.9736	1.19669	0.00862105
DUOX2	3.40301	1.78606	0.930034	0.00219388
DUS1L	126.782	80.552	0.654352	0.00792669
DUSP28	13.8086	7.20128	0.93924	0.00537949
DYNC1H1	221.783	126.973	0.804622	0.0042966
E2F2	25.6531	9.71818	1.40038	0.00650149
EDC3	70.4822	45.4051	0.634404	0.00827932
EDC4	99.4942	50.6515	0.974007	0.00971303
EEF1A1P10	0.0415451	0.195218	-2.23233	0.00361856
EGR1	237.536	466.717	-0.974404	0.00420444
EHMT2	176.579	89.86	0.97456	0.00113361
FAAH	57.5669	31.027	0.891714	0.00726892
FAM26D	0.0932411	0.00975167	3.25725	0.00934376
FAM78A	27.444	10.5792	1.37526	0.00889862
FAM106B	13.1631	35.4211	-1.42811	0.00930253
FAM106CP	7.68585	23.0525	-1.58464	0.00584986
FAM114A1	44.0478	64.1284	-0.541893	0.00238081
FAM133CP	0.295298	0.829472	-1.49002	0.00736956
FAM181B	2.72752	1.09494	1.31674	0.00862185
FANCE	22.5106	9.32694	1.27113	0.00265837
FANCG	69.2255	35.331	0.970369	0.00101687
FBXL14	60.2232	26.8463	1.1656	0.00560097
FBXL18	43.3922	20.2701	1.09808	0.00550113
FBXO6	42.92	17.7269	1.27571	0.00960948
FBXO31	47.6785	23.2695	1.0349	0.00310884
FBXO46	90.9372	51.7906	0.812179	0.00736799
FCRL6	9.58714	3.68554	1.37922	0.00859294
FERMT3	76.6417	34.9372	1.13337	0.00873056
FKBPL	23.4837	10.6951	1.1347	0.00334329
FLJ00104	10.2765	5.98582	0.779733	0.00466687
FNDC3B	208.835	335.229	-0.682781	0.000771479
FOSL2	95.3594	168.994	-0.825522	0.00861208
FOXRED1	63.1828	37.7438	0.743292	0.00229127
FRAT1	13.7887	7.26057	0.925335	0.000573012
FRAT2	40.1874	26.547	0.598193	0.00495548
GAPDHP55	0.00322529	0.0925722	-4.84308	0.00588278
GCN1L1	174.442	108.081	0.690638	0.00630882
GGA2	88.5511	62.6441	0.499331	0.0041182
GJC2	7.93063	3.04537	1.38082	0.0010682
GLCE	14.653	24.6405	-0.749834	0.00513835
GLTPD2	9.93942	3.18114	1.64362	0.00125383
GLULP3	0.00402621	0.0753561	-4.22623	0.0017956
GNL3L	80.9188	41.5915	0.960185	0.00484376
GPKOW	50.1776	19.5887	1.35703	0.00222933
GPN2	34.3367	11.1036	1.62872	0.00211589
GPR35	15.7099	7.89911	0.991915	0.00207734
GRAP2	17.3114	9.22874	0.907521	0.00751172
GREM1	28.694	48.9333	-0.770064	0.0060818
HBEGF	17.6023	25.0674	-0.51005	0.00366998
HEATR3	33.0215	21.4866	0.619967	0.00828961
HIST1H1C	553.738	274.737	1.01115	0.00243698
HIST1H3F	295.342	130.332	1.18019	0.00742794
HMCES	58.9142	35.8814	0.715379	0.00921309
HMGCL	49.9777	22.9623	1.12202	0.00520435
HNRNPA1P14	3.89231	12.8053	-1.71804	0.00582779
HNRNPA1P25	0.21271	0.947688	-2.15552	8.93588e-05
HNRNPA1P29	0.188073	0.344857	-0.874706	0.00634661
HNRNPA1P39	0.125505	0.749691	-2.57855	0.000699781
HNRNPA1P50	1.68806	5.21254	-1.62662	0.00666629
HNRNPA1P58	0	0.0218456	1.67109	0.00765314
HNRNPA1P66	0.0447251	0.269703	-2.59221	0.00395898
HNRNPA3P7	1.39128	3.42169	-1.29829	0.00134541
HNRNPKP2	0.0989289	0.276897	-1.48488	0.00476596
HP1BP3	249.2	191.672	0.378663	0.00949162
HPS6	33.8344	15.0767	1.16616	0.00389921
HTRA2	46.7914	27.6967	0.756527	0.00644833
IDH1-AS1	0.661095	0.0808279	3.03193	0.0083518
IFITM3	498.793	855.907	-0.779013	0.00667156
IFNLR1	18.0089	5.83186	1.62668	0.0018488
IGFALS	10.9319	2.51306	2.12103	0.0025383
IGHD4-17	6.35953	1.093	2.54063	0.00225022
IGHJ1	2.74082	0.619859	2.14459	3.26143e-05
IGHV1-2	136.726	22.2743	2.61784	0.00952708
IGSF9B	16.0984	4.35485	1.88623	0.0065404
IL16	59.2199	22.2983	1.40915	0.00772903
IMP3	55.1338	38.0676	0.534374	0.00248834
IP6K1	55.1939	32.2218	0.776474	0.00922952
IRF2BP1	69.6019	33.8505	1.03995	0.00883823
ISCA2	16.0052	9.93964	0.687273	0.000982293
ITGAV	100.593	189.314	-0.912251	0.000219968
ITGB7	83.6132	33.2856	1.32883	0.000999303
JMJD4	60.4374	27.3712	1.14278	0.00725612
KANSL3	98.3364	75.278	0.385496	0.00730095
KBTBD11	8.72589	4.23386	1.04333	0.00204292
KCNAB2	76.726	32.4414	1.24188	0.00406238
KCNK7	4.32419	1.53976	1.48972	0.00661826
KDM2B	93.0985	56.249	0.726931	0.00437549
KDM8	15.2424	6.39742	1.25253	0.00856649
KIAA1549L	20.6574	43.5423	-1.07576	0.00271245
KIF13B	64.8401	30.4044	1.09261	0.00203066
KIF22	100.418	53.4955	0.908528	0.00474062
KIF24	18.7204	8.81339	1.08684	0.00922969
KLHL22-IT1	0	0.197187	4.37286	0.00260811
KREMEN2	15.931	4.49839	1.82436	0.00443543
KRT8P9	0.00756207	0.15821	-4.38691	7.87409e-05
KRTAP1-4	0.0303095	0.114129	-1.91282	0.00584538
KTI12	32.9513	12.046	1.45179	0.00205333
L2HGDH	16.8482	11.6736	0.529346	0.00254677
L34079.2	2.54569	0.475715	2.41989	4.35432e-05
LA16c-390E6.5	9.77827	3.85389	1.34326	0.00614541
LAMC2	35.8474	82.7133	-1.20625	0.00165936
LAMTOR4	95.3415	53.902	0.822766	0.000312938
LCK	38.7207	14.0648	1.46101	0.00190447
LDHA	52.9474	143.978	-1.44322	0.00174415
LGALS8-AS1	1.63501	0.880285	0.893261	0.00193238
LINC00338	46.6654	170.57	-1.86994	0.00047047
LINC00582	5.91412	1.47046	2.0079	0.00185063
LINC00907	0.0131855	0.112632	-3.09459	0.0029517
LINC00987	0.0538436	0.516456	-3.2618	0.00456967
LIPT2	8.624	2.21245	1.96271	0.00245965
LL22NC03-80A10.6	9.48972	17.6962	-0.899002	0.00286444
LPA	0.0120196	0.10609	-3.14183	0.00526418
LPP	161.279	246.778	-0.613657	0.00306847
LRWD1	41.8375	18.2738	1.19502	0.00295251
LSM14B	120.763	74.736	0.692308	0.00887965
LTK	3.37051	0.579126	2.54102	0.00360969
MAP3K9	16.3285	10.7613	0.601537	3.82884e-05
MAP10	9.23125	5.0517	0.869757	0.00313018
MBD3	122.436	47.3529	1.3705	0.00951477
MBOAT4	2.48996	0.927619	1.42452	0.0067769
MCM3AP	136.106	84.3453	0.690347	0.000455298
MCM7	158.562	110.015	0.527345	0.00624864
MED12	109.991	60.1653	0.870378	0.00620741
MED18	11.07	8.45822	0.388229	0.00672857
MFN2	100.181	56.8432	0.817544	0.00691376
MFSD2B	1.73013	0.661494	1.38708	0.00215833
MGP	191.939	363.115	-0.919778	0.00562234
MIR34A	1.28977	2.01517	-0.64379	0.00457177
MIR589	25.6231	6.47923	1.98355	0.00359873
MIR656	1.24525	2.8851	-1.21218	0.00390964
MIR1226	7.18138	1.76286	2.02634	0.00929595
MIR3134	7.38693	15.4588	-1.06539	0.00908381
MIR3609	67.1124	169.007	-1.33243	0.00389972
MIR3682	9.10099	14.9704	-0.718018	0.00584243
MIR3939	37.4042	9.51534	1.97487	0.00078878
MIR4261	33.0264	11.6261	1.50626	0.00774942
MIR4322	7.95973	2.85619	1.47863	0.00559903
MIR4655	7.99927	3.78778	1.07852	0.00267825
MIR4683	0.635898	0.954562	-0.586044	0.00690212
MIR5006	0.618298	1.47609	-1.2554	0.00355123
MIR5585	4.20408	1.85027	1.18405	0.00120594
MIRLET7A3	0.642985	0.467732	0.459103	0.00949468
MMP1	23.5817	87.7583	-1.89587	0.000318887
MMP3	13.8547	43.711	-1.65762	0.00671674
MMP10	1.08268	4.86663	-2.16831	0.00827205
MOB2	62.8238	32.9105	0.932766	0.00826442
MPPE1	31.2044	21.5704	0.532697	0.00785521
MRPS34	128.425	65.4333	0.972827	0.00942271
MSH5-SAPCD1	9.96112	4.30624	1.20988	0.00185517
MSN	172.911	287.211	-0.732081	0.00841746
MT1E	19.8433	45.7289	-1.20445	0.00941437
MT2P1	0.529677	1.58822	-1.58422	0.000874098
MTG2	36.0667	21.1654	0.768962	0.00924243
MTHFR	33.3578	15.872	1.07154	0.00256384
MTND5P5	0	0.0912433	3.33976	0.00614985
MXRA5P1	0.996764	2.83889	-1.51	8.49251e-05
MYADM	193.968	287.613	-0.568309	0.00318286
MYCBP2	152.416	79.8899	0.931929	0.0010467
MYH7B	19.4	9.00705	1.10693	0.00701181
MYL12A	180.922	266.287	-0.557615	0.00420227
MYO1G	35.3571	12.5678	1.49227	0.00677038
NAGPA	26.1443	16.5108	0.663081	0.00480726
NAV2	52.1874	85.6203	-0.714251	0.0046354
NBEAP1	0.053225	0.166441	-1.64483	0.0083354
NDUFA4	28.6854	43.2504	-0.592397	0.00748515
NEDD8-MDP1	0.44871	2.3062	-2.36166	0.00544894
NFX1	94.7636	58.5048	0.695778	0.00234858
NHLRC1	10.3136	5.21828	0.982904	0.00627465
NIPSNAP1	54.8295	30.1447	0.863049	0.00254199
NLRP1	91.2392	33.565	1.44269	0.00985415
NOL6	84.9894	41.6685	1.02833	0.00645833
NR1H3	97.262	43.7725	1.15185	0.00610336
NRDE2	20.9495	12.238	0.775541	0.00344114
NRG1	10.6733	20.9862	-0.975429	0.0027541
NUAK2	18.9544	6.84966	1.46843	0.000366553
NUDT18	21.8545	10.3928	1.07234	0.00574437
NUGGC	4.15663	1.44472	1.52462	0.00685961
OR5P2	1.94047	7.84383	-2.01515	0.00194556
OR7E47P	0.577824	0.278252	1.05424	0.0026285
OR56B4	1.03688	0.515256	1.00888	0.00289234
OSBPL2	52.2842	37.9484	0.462333	0.0037676
OSTC	30.7325	50.5514	-0.717985	0.00172471
OVOL1	17.8101	9.09787	0.969097	0.00847068
OVOL2	22.1429	10.9541	1.01537	0.00214082
P2RX5	36.1706	5.40883	2.74143	0.00676887
PAAF1	26.3223	20.6502	0.350129	0.00499696
PABPC1	404.574	909.793	-1.16914	0.00611848
PABPC1P4	0.597641	1.91618	-1.68088	0.00144691
PAK6	16.0681	6.70975	1.25986	0.00217852
PAN2	85.6722	51.1901	0.742963	0.00278531
PARP1	168.073	106.921	0.65255	0.00952309
PCK2	97.1265	40.3419	1.26759	0.00981077
PCNT	58.7007	37.8991	0.631215	0.00764553
PDCD1	14.0033	3.53763	1.98491	0.00468739
PDF	57.0618	13.2111	2.11077	0.00856994
PELP1	95.7527	54.2669	0.81924	0.00880822
PEX6	67.0619	26.8663	1.3197	0.00609696
PFN4	6.10684	3.40725	0.841821	0.00319443
PHF6	22.7319	42.6743	-0.908647	0.00728449
PILRB	128.895	79.7393	0.692833	0.00401779
PLA2G2D	16.4579	2.68764	2.61437	0.00545585
PLA2G4B	19.3307	8.75769	1.14227	0.00782054
PLCG1	231.417	152.643	0.60033	0.00948406
PLCXD2	9.60174	3.13393	1.61533	0.00922071
PLEKHM1P	105.94	76.0939	0.477399	0.00413223
PMEL	10.648	4.49379	1.24457	0.00370864
PMP22	139.299	175.377	-0.332278	0.00842641
POR	150.557	95.8382	0.651641	0.00892866
PPIAP2	0.910767	2.40528	-1.40105	0.00152922
PPIAP22	27.8188	120.853	-2.11913	0.00464334
PPM1M	37.3203	20.3383	0.875759	0.00519581
PPP1R3G	8.38392	2.49922	1.74615	0.0082936
PPP6R1	133.98	70.6426	0.923403	0.0077964
PRDM15	26.6001	14.6711	0.858456	0.00604368
PREX1	100.728	37.5343	1.42418	0.00242593
PRICKLE3	33.395	17.7802	0.909363	0.00353778
PRKAR1A	268.99	420.115	-0.643232	0.00994201
PRKAR1B	55.4823	23.0652	1.26631	0.00445076
PRKCI	23.0656	50.4579	-1.12934	0.003541
PRPF6	104.624	57.2071	0.870952	0.00975782
PSMA7	382.98	203.489	0.912316	0.00299255
PSMG3	67.4397	31.1389	1.11488	0.00709779
PTCD1	18.3129	12.4868	0.552457	0.0016047
PTCRA	3.90422	0.214158	4.18829	0.00455038
PTGES	43.8391	10.7055	2.03387	0.00334066
PTPN6	73.4865	41.9552	0.808629	0.00716475
PTPN7	33.4284	14.2762	1.22746	0.00171898
PWP2	85.1755	37.4829	1.18421	0.00827944
RAB1A	85.7623	134.961	-0.654126	0.00628737
RAB42	24.9274	7.38893	1.75429	0.00291211
RAB42P1	15.2984	6.18913	1.30558	3.0375e-05
RANGAP1	128.735	70.2486	0.873863	0.00827601
RASSF1	73.4409	31.765	1.20915	0.00161603
RCC1	91.7994	40.854	1.16801	0.00849732
RCN1P2	9.73822	31.9159	-1.71255	0.00423213
RGPD4	2.96628	3.97938	-0.423888	0.00579695
RHCE	6.13214	2.4491	1.32414	0.00536843
RHOQ	27.0402	55.2426	-1.03068	0.000351927
RINL	26.7505	9.8929	1.4351	0.00855162
RMDN3	47.5925	38.0827	0.321598	0.00937976
RMND5B	62.2621	34.6856	0.844019	0.0077983
RN7SL359P	0.00377386	0.391771	-6.69783	0.00800471
RN7SL417P	0.822913	4.45172	-2.43555	0.00693516
RN7SL749P	0.0359934	0.142441	-1.98456	0.00849235
RNA5SP450	0	0.20547	4.42942	0.00419626
RNF139-AS1	0.0737206	0.442216	-2.58461	0.00900171
RNF216P1	17.7363	24.9907	-0.494685	0.00150445
RNU6-1249P	0	0.0198765	1.57901	0.0063192
RNU7-1	0.510541	1.45477	-1.5107	0.00810133
RP3-467K16.2	0.0319875	0.186146	-2.54085	0.000844703
RP4-758J18.2	24.6206	13.7555	0.839862	0.00595419
RP4-800G7.1	0.104733	0.442985	-2.08053	0.0030989
RP5-855D21.2	0	0.126981	3.7759	0.00495943
RP5-1050D4.5	1.74686	0.593954	1.55635	0.00693957
RP9P	4.81976	3.36282	0.519289	0.00822593
RP11-20L24.1	1.73393	8.8213	-2.34695	0.00125681
RP11-23P13.6	19.8765	10.8096	0.878756	0.00335337
RP11-39E3.4	0.893422	2.71817	-1.60522	0.00821465
RP11-46A10.4	1.00002	0.198036	2.3362	0.00647653
RP11-46A10.5	1.49329	0.547397	1.44784	0.000505164
RP11-53B2.1	0.34796	1.33958	-1.94479	0.00941114
RP11-80H5.5	15.7081	3.33756	2.23464	0.00734329
RP11-92B11.3	3.74581	8.13001	-1.11798	0.00814999
RP11-110I1.12	5.19296	2.78029	0.901324	0.00262814
RP11-114H7.3	1.04083e-17	0.0581548	-52.3111	0.00344045
RP11-126F18.2	0.0407884	0.158519	-1.95842	0.00377576
RP11-167J8.4	0.029416	0.291955	-3.31107	0.00104542
RP11-168J18.6	0.0914267	0.262872	-1.52367	0.005028
RP11-214O14.1	0.438597	1.22782	-1.48513	0.00316305
RP11-248C1.3	0.486328	0.0909974	2.41803	0.00491049
RP11-339A7.1	0.027259	0.461079	-4.08021	0.00517527
RP11-356B19.11	0.0358672	0.189457	-2.40113	0.00396257
RP11-362K14.5	0.452138	2.2013	-2.28352	0.00159384
RP11-365H23.1	0.00420479	0.0967392	-4.524	0.00160395
RP11-377K22.2	0.254369	1.54739	-2.60484	0.00804201
RP11-388G3.1	0.00307471	0.107435	-5.12687	0.00149076
RP11-411G7.2	0.0183829	0.188549	-3.3585	0.00361206
RP11-421M1.8	2.77556e-17	0.220316	-52.8176	0.00396402
RP11-430G17.1	0.0191366	0.126011	-2.71914	0.00399215
RP11-435P24.2	0.147657	0.622608	-2.07608	0.00213645
RP11-438H8.8	3.46945e-18	0.0182437	-52.2235	0.00762287
RP11-452L6.5	36.1453	11.4316	1.66078	0.00248357
RP11-517A5.4	5.61281	11.6066	-1.04815	0.00328563
RP11-521L9.2	0	0.0673884	2.95212	0.00211657
RP11-545M17.3	0.086231	1.15432	-3.74269	7.62049e-06
RP11-613M10.8	9.5981	3.8956	1.3009	0.00420109
RP11-628J14.1	0.000708571	0.0066265	-3.22526	0.00182973
RP11-649E7.5	0.0687354	0.865683	-3.65471	0.00878012
RP11-664D1.1	0.0317335	0.168836	-2.41154	0.00850511
RP11-672A2.4	3.46945e-18	0.0469873	-53.5884	0.0092296
RP11-727F15.12	10.9795	5.71667	0.941568	0.00621225
RP11-753H16.5	0.943953	2.30972	-1.29093	0.00581556
RP11-804A23.2	1.15227	0.394268	1.54724	0.00633638
RP11-810K23.6	0.000476857	0.0390202	-6.35452	0.00977989
RP11-815N9.2	0.00752814	0.0486301	-2.69148	0.00877021
RP11-816B4.1	0.048617	0.31809	-2.7099	0.00129869
RP11-875O11.1	10.2763	5.77009	0.832654	0.00360422
RP11-927P21.9	4.29039	17.6499	-2.04048	0.00125189
RP11-1007O24.4	1.12314	0.35696	1.6537	0.00464749
RP11-1079K10.4	2.65349	0.320968	3.04739	0.00954967
RPL3P2	1.34173	4.18898	-1.6425	0.00593568
RPL3P3	0.008374	0.0331302	-1.98416	0.00989088
RPL4P4	1.42132	2.9896	-1.07272	0.000572595
RPL5P34	0.0863953	0.449912	-2.38062	0.00810263
RPL10AP6	1.41078	3.31458	-1.23233	0.00317432
RPL10P3	0.289142	3.11263	-3.42828	0.00965834
RPL13AP2	0.0656441	0.275297	-2.06825	0.00408181
RPL15P2	1.71098	6.51578	-1.92912	0.00507436
RPL19	155.494	451.912	-1.53918	0.00278347
RPL27A	245.139	400.778	-0.709205	0.00247473
RPL32	76.1862	123.242	-0.693897	0.00297309
RPL35	47.5025	101.714	-1.09845	0.00728067
RPL35P5	0.0451632	0.549991	-3.60619	0.00805044
RPS2P32	3.66826	2.03209	0.852137	0.00994364
RPS2P35	0.0422715	0.343214	-3.02135	0.00968888
RPS6KA1	105.614	49.5281	1.09248	0.00763919
RPS14	282.796	500.967	-0.824954	0.00187305
RPS18P1	0	0.0268123	1.88019	0.00782886
RPS19	53.6665	231.09	-2.10636	0.00777383
RPUSD2	18.4297	7.31148	1.3338	0.00643005
SCAMP5	35.995	14.3906	1.32267	0.0047954
SCAND1	155.411	46.9707	1.72626	0.00331551
SCAP	177.407	92.4592	0.940178	0.00955394
SCARNA3	82.8743	187.129	-1.17503	0.00966789
SCARNA4	86.5725	189.712	-1.13183	0.00873236
SCARNA14	6.77528	36.7453	-2.43921	0.00500999
SCO1	50.0549	27.6436	0.856566	0.00749634
SDCBPP3	0.0210327	0.0769244	-1.87081	0.00548925
SDF2L1	96.7409	34.9745	1.46782	0.00522566
SDK1	13.574	19.3511	-0.511566	0.00421653
SEC61B	37.7992	132.877	-1.81366	0.00489343
SERPINE1	87.406	129.884	-0.57142	0.00644716
SGIP1	21.4915	38.3386	-0.835033	0.00145759
SH3BP5L	48.8533	28.286	0.788368	0.00895416
SHPK	23.464	10.7616	1.12456	0.00472882
SIT1	21.3619	6.67847	1.67745	0.00360598
SLC7A5P2	269.15	86.3279	1.64051	0.00879579
SLC7A6OS	24.0328	9.38925	1.35592	0.00525386
SLC25A5P3	0.0239671	0.0806343	-1.75034	0.00744698
SLC25A11	62.3999	32.9229	0.922451	0.00420176
SLC25A45	38.9778	14.3379	1.44282	0.00653386
SMC5-AS1	0.908799	1.52587	-0.747594	0.00867466
SMPD3	12.0272	7.40392	0.699937	0.00157984
SMYD2	64.2306	48.3657	0.409277	0.00756637
SNIP1	39.399	16.7503	1.23397	0.003906
SNORA11	2.41716	8.42628	-1.80158	0.00876262
SNORA12	49.31	154.42	-1.64691	0.00106352
SNORA23	369.856	932.874	-1.33472	0.00188393
SNORA38B	34.2804	117.038	-1.77153	0.00849556
SNORA47	149.391	379.426	-1.34473	0.00202136
SNORA49	94.4092	297.089	-1.6539	0.00194723
SNORA50	24.1729	69.0417	-1.51408	0.000800594
SNORA53	160.501	304.033	-0.921643	0.00314016
SNORA57	17.7336	254.824	-3.84494	0.00198252
SNORA58	2.87919	15.1892	-2.39931	0.00559745
SNORA60	38.3925	104.585	-1.44578	0.00629435
SNORA63	1.95983	6.79694	-1.79416	0.00580401
SNORA66	15.0157	32.6596	-1.12103	0.00512637
SNORA67	27.5255	68.518	-1.31571	0.00648079
SNORA76	5.95981	94.745	-3.99071	0.00644705
SNORA80	31.7561	203.815	-2.68216	0.00852144
SNORD9	53.7994	166.725	-1.63181	0.00800818
SNORD14A	17.9933	49.5583	-1.46167	0.00569044
SNORD67	8.42487	30.1258	-1.83827	0.00293857
SNORD68	21.4908	53.9603	-1.32818	0.00483719
SNORD123	2.27492	6.79301	-1.57823	0.0026419
SNRNP200	208.756	112.663	0.889809	0.00584913
SNUPN	22.2679	16.6095	0.422956	0.00274546
SNX5P1	0.0573762	0.168095	-1.55075	0.00153172
SNX20	37.4408	11.0218	1.76425	0.00710529
SNX24	34.6572	43.848	-0.339354	0.00987978
SOWAHD	6.79941	1.1689	2.54026	0.000323566
SOX9	120.577	245.527	-1.02593	0.00999506
SPACA5	0.975242	0.0633576	3.94417	0.0075036
SPATA5L1	48.4753	16.0131	1.598	0.00621692
SPATA20P1	1.29179	3.62601	-1.48901	0.00627868
SPRYD4	10.4023	5.00212	1.0563	0.00598517
SPTBN2	102.967	59.5159	0.79084	0.00333774
ST13P13	0.00313257	0.127928	-5.35184	0.00260613
STAU2-AS1	3.50223	1.15494	1.60045	0.00338727
STK25	131.527	89.8128	0.55037	0.00957992
SUMO2P8	2.96098	12.1934	-2.04195	0.00807672
SUPT7L	64.3	35.4137	0.860513	0.00187279
SURF1	66.2701	32.5192	1.02706	0.00577135
TARBP1	109.504	54.6448	1.00283	0.00605599
TARDBPP1	0.000920429	0.0980247	-6.7347	0.00313027
TATDN2	79.5729	46.4088	0.777876	0.00366483
TBCC	44.4891	17.8234	1.31968	0.00267108
THAP8	23.3391	10.9921	1.08628	0.00329526
TLR9	5.78789	1.97381	1.55205	0.00553873
TMEM102	47.5407	12.7047	1.9038	0.00599869
TMEM170A	69.4424	46.3222	0.584114	0.00475895
TMEM223	57.0059	30.9919	0.879218	0.0020184
TNFRSF10A	41.7964	17.0829	1.29082	0.00159467
TNK1	45.5233	21.4663	1.08453	0.00594526
TOE1	26.2809	10.8165	1.28078	0.00325946
TOR3A	118.156	52.7817	1.16258	0.0047764
TPI1P3	1.97817	5.94892	-1.58847	0.00896905
TPM3P1	1.14068	3.8357	-1.7496	0.00130098
TRABD2A	15.5052	3.30385	2.23053	0.00952238
TRAJ52	12.2695	5.83661	1.07187	0.00977351
TRBJ2-3	9.28626	1.87026	2.31186	0.00430604
TRBV20-1	13.4083	3.01188	2.15439	0.00761509
TRBV30	5.06566	0.383243	3.72442	0.00516467
TREX2	12.6691	5.24926	1.27113	0.00236082
TRIM39	28.2966	13.81	1.03492	0.000620964
TRMT61A	38.9408	15.5859	1.32104	0.00263674
TRPC4AP	127.89	75.2038	0.76603	0.00252251
TRRAP	99.9046	60.6275	0.720578	0.00477208
TSPAN10	6.23546	2.5525	1.28859	0.00745373
TSPAN32	18.6881	3.53399	2.40275	0.00952341
TSPY26P	5.7768	2.88414	1.00213	0.00164717
TSSK6	10.1525	3.73626	1.44216	0.00960623
TYMP	458.223	177.632	1.36716	0.0013355
UBE2NL	0.0217018	0.128998	-2.57146	0.00340397
UBTF	108.878	81.4382	0.418933	0.00703716
UFD1L	24.8855	30.376	-0.28763	0.00940492
UFSP1	16.3234	5.75587	1.50384	0.00761354
UNC45A	73.2415	41.0354	0.83579	0.00778198
UPF3AP2	0.755204	2.47382	-1.7118	0.00072204
USP32P1	1.93184	5.00282	-1.37276	0.00940428
VAMP5	110.425	35.5936	1.63337	0.00593344
VCP	239.849	129.92	0.884507	0.000261059
VCX3B	0.0741386	0.293094	-1.98307	0.00589972
VGLL4	162.743	259.703	-0.674267	0.00269924
VMP1	233.502	484.72	-1.05372	0.00120517
VPS33B	22.2592	13.1156	0.763121	0.00173968
WASF4P	2.64751	3.68161	-0.475702	0.00961318
WBP1LP5	0.00142343	0.0407653	-4.8399	0.00885688
WDR81	77.9035	37.0779	1.07113	0.00769483
WNT1	1.35244	0.0843133	4.00366	0.00526579
WNT10A	11.824	2.62147	2.17327	0.00541402
WNT10B	5.073	2.16411	1.22907	0.00471284
WTAPP1	0.887946	2.44916	-1.46374	0.00122999
XXbac-B476C20.9	17.0791	5.1718	1.72349	0.00483978
ZBTB3	13.9964	6.55356	1.09471	0.00867443
ZBTB22	55.9049	29.1492	0.939516	0.00104857
ZBTB40	29.4359	17.59	0.74282	0.00672717
ZBTB48	51.6096	31.609	0.707306	0.00409518
ZCWPW1	21.4704	12.9965	0.724226	0.00472041
ZNF18	11.7843	7.7128	0.611543	0.00517819
ZNF207	85.073	119.241	-0.487111	0.00517172
ZNF232	21.6934	10.3818	1.0632	0.00115781
ZNF251	64.3475	32.0245	1.00671	0.004418
ZNF274	52.8081	21.3209	1.30849	0.00994461
ZNF276	93.1636	44.5812	1.06333	0.00996486
ZNF296	22.1435	6.25041	1.82486	0.00632806
ZNF316	109.848	27.8971	1.97732	0.0052667
ZNF335	66.1585	33.6097	0.977047	0.00263838
ZNF341	10.5049	5.67708	0.887841	0.0052574
ZNF384	106.937	66.4154	0.687174	0.00950643
ZNF445	25.4558	18.1343	0.489274	0.00968342
ZNF497	13.8032	2.47676	2.47848	0.00348867
ZNF584	51.6653	16.2494	1.66881	0.0027636
ZNF775	18.8738	7.03909	1.42293	0.00952044
ZNF778	20.6801	10.3161	1.00335	0.00891726
ZNF792	21.4188	10.4705	1.03254	0.00423413
ZNF815P	4.00731	1.63646	1.29206	0.0059079
ZNF821	18.9173	11.0498	0.775682	0.00517993
ZNF837	12.436	3.33516	1.89869	0.00459335
ZNF839	29.267	14.4116	1.02205	0.00362074
ZZEF1	112.282	64.1197	0.808292	0.000875358

### Sheet: 345 EUR genes
Supplemental Table S3. Ancestry-associated genes.
Cluster	Low EUR	High EUR	log2foldchange	PValue
AARS2	49.6769	19.4714	-1.35122	0.00708855
ABCB10	22.0469	13.2008	-0.739949	0.00295198
AC012146.7	3.22629	0.838881	-1.94334	0.00707872
AC017081.2	0.0275307	0.227438	3.04636	0.00416829
AC018738.2	0.947519	1.94125	1.03476	0.00833682
AC018755.2	10.057	13.3669	0.410463	0.00681298
AC022498.1	25.5206	42.4486	0.734054	0.00753236
AC068533.7	0	3.37462	8.40285	0.000212337
AC073046.25	26.5417	9.7871	-1.43931	0.00618489
AC090425.1	0.381157	1.1486	1.59142	0.0059623
AC099668.5	15.6524	7.49246	-1.06287	0.00799268
AC133644.3	0.190554	0.89879	2.23778	0.00148447
AC136604.1	1.06594	0.220631	-2.27242	0.00958755
AC139099.3	0.834827	2.23082	1.41803	0.000423445
ACTR5	18.0724	10.1989	-0.825367	0.00220028
AD000671.6	2.46306	1.81634	-0.43942	0.00696821
ADPRHL2	87.4001	45.7148	-0.934975	0.00980769
AL020996.1	13.1351	3.24251	-2.01824	0.00769576
ALKBH4	45.9893	14.4728	-1.66795	0.00446093
ANTXR1	97.274	195.132	1.00432	0.000637387
AP000525.9	2.4018	14.0295	2.54627	0.00147958
AP000692.10	2.82755	0.932595	-1.60023	0.00564619
AP000695.1	0.273396	0.735866	1.42845	0.00378136
AP001434.2	0.0663892	0.957213	3.84982	0.00134995
AP3S1	5.12494	15.7196	1.61695	0.00971123
APOE	441.784	202.683	-1.12412	0.00703732
ARL6IP6	48.2824	31.8746	-0.599092	0.00827609
ARPC2	141.525	235.66	0.735652	0.00593251
ASB2	16.3413	5.58053	-1.55005	0.00344758
ATF4P4	0.470966	1.03399	1.13453	0.00137434
ATP5G1P5	0.0269463	0.0909928	1.75566	0.00235793
ATXN7L3	111.996	75.2962	-0.572798	0.0080118
AVPR2	5.27602	3.5015	-0.591478	0.00964448
BCL2L10	4.00078	1.23741	-1.69296	0.00911162
BDH1	52.9142	29.184	-0.858476	0.00304138
BHLHE40	156.318	269.262	0.784521	0.00434423
BLOC1S4	40.7268	19.9049	-1.03286	0.00310515
BRAT1	136.247	42.2779	-1.68825	0.0052939
BRWD1-IT2	28.3279	6.74547	-2.07023	0.00490111
BX842568.4	2.28288	0.36894	-2.6294	0.00944392
C1orf35	90.9713	26.649	-1.77133	0.00252389
C1QTNF3	15.0413	31.3322	1.05872	0.00894293
C9orf96	16.318	7.51048	-1.11948	0.00779527
C11orf21	20.5852	7.46447	-1.4635	0.00121326
C12orf68	0.890025	1.65837	0.897852	0.000138837
C16orf54	14.8529	6.26514	-1.24532	0.00938951
C17orf59	45.7098	16.821	-1.44224	0.00931356
C19orf52	83.0775	28.3239	-1.55244	0.00600686
C21orf59	50.9126	37.0686	-0.457822	0.00519401
CADM3	4.47402	18.2083	2.02495	0.00205068
CALD1	159.874	275.551	0.785382	0.00276315
CASZ1	66.5958	45.2734	-0.556767	0.00595839
CCDC88C	144.788	64.8264	-1.15928	0.00862125
CCDC120	62.7479	30.8821	-1.02279	0.00866527
CCDC144B	7.64077	18.1426	1.24759	0.00159439
CD244	4.57636	3.62363	-0.336763	0.00855874
CDK5RAP1	43.1048	25.5195	-0.756251	0.00607543
CDV3	71.8517	132.862	0.886838	0.00497342
CEACAM4	0.308955	1.13354	1.87537	0.00422584
CENPBD1	20.6304	12.0078	-0.780798	0.00520286
CHD4	364.779	238.975	-0.610162	0.00659624
CLUH	183.945	71.3549	-1.36619	0.004341
CNTN4	6.75439	10.1039	0.58102	0.00898097
COG8	85.5104	38.1979	-1.16261	0.00860212
COL5A1	185.437	323.207	0.801527	0.0071517
COPS8	14.4158	30.8935	1.09965	0.00449427
CSGALNACT2	16.6703	36.112	1.1152	0.00913563
CTA-134P22.2	0.37888	1.59297	2.07191	0.00886918
CTD-2313J17.3	6.19506	2.37	-1.38623	0.00606956
CTD-2314B22.3	4.42015	14.9495	1.75793	0.00881757
CTD-2369P2.5	0.363151	0.479943	0.402296	0.00699911
CTD-2501B8.5	0.271631	1.55185	2.51427	0.00896066
CTD-2619J13.9	20.3193	10.3797	-0.969092	0.00392194
CTDP1	71.2324	28.1723	-1.33826	0.0095815
CTHRC1	173.405	211.993	0.289872	0.00999638
CTRL	19.8949	7.21204	-1.46392	0.00712123
CTU1	61.6161	14.6238	-2.07499	0.00625875
DCBLD2	45.235	90.2362	0.996268	0.000175307
DCUN1D2	58.2182	29.1157	-0.999674	0.00840011
DDX28	33.5491	15.691	-1.09633	0.00593491
DDX39B	347.395	196.908	-0.819057	0.00838288
DHX16	116.729	70.6496	-0.724407	0.00573508
DIDO1	104.795	70.3777	-0.574375	0.00900225
DLGAP3	5.98213	1.82067	-1.71619	0.00776546
DMP1	1.49692	2.32676	0.636328	0.00899164
DNHD1	101.614	47.7917	-1.08827	0.00754189
DPH7	126.551	41.579	-1.60579	0.00465398
DPYSL2	99.1705	144.355	0.541637	0.00941969
DSPP	0.226968	1.43182	2.65729	0.00196693
DUOX2	4.67038	2.05263	-1.18606	0.00280678
DUS1L	164.429	87.7496	-0.906001	0.00896404
E2F2	40.1368	11.747	-1.77263	0.0075137
EGR1	128.843	407.652	1.66172	0.00503885
EHD2	67.6847	114.652	0.760355	0.00748668
EHMT2	228.606	108.939	-1.06934	0.0022698
FAM106B	5.67161	28.7654	2.3425	0.008408
FAM106CP	3.16864	18.261	2.52683	0.00358885
FAM114A1	28.205	60.8491	1.10929	0.000998878
FAM216B	1.29584	4.0353	1.63878	0.00508218
FANCE	32.5656	11.5839	-1.49122	0.00334665
FANCG	92.0817	42.0319	-1.13143	0.000981677
FBXO31	63.5791	28.2629	-1.16964	0.00937387
FKBPL	28.9808	14.1614	-1.03313	0.00576362
FLJ00104	15.6875	6.0788	-1.36776	0.0057825
FNDC3B	151.71	301.809	0.992323	0.000443638
FOSL2	72.6343	146.357	1.01077	0.00632692
FOXRED1	79.2957	43.0855	-0.88004	0.00656901
FRAT1	16.7305	8.98931	-0.896195	0.00208139
FRAT2	45.0149	30.5549	-0.559001	0.00592532
GADD45B	55.3579	68.3741	0.304659	0.00784999
GJC2	9.21541	4.61404	-0.998018	0.00400876
GLCE	7.68089	22.7372	1.56571	0.00406268
GLTPD2	15.485	4.22078	-1.87529	0.00276678
GLULP3	0	0.048032	2.53685	0.00317344
GNL3L	102.136	50.9572	-1.00314	0.00945276
GPKOW	53.2696	30.8966	-0.785862	0.00837603
GPN2	42.9747	17.8055	-1.27117	0.0071181
GPR35	20.5835	9.56135	-1.1062	0.00409486
GREB1L	5.81602	8.3421	0.520378	0.00996659
GREM1	16.1234	44.6088	1.46817	0.00235695
GTPBP6	17.2014	55.1365	1.68048	0.00617539
GUCY1A3	50.3124	84.685	0.751194	0.00452859
HBEGF	13.3222	23.3654	0.810547	0.00147437
HIST1H1C	584.55	377.094	-0.632403	0.00414484
HIST1H3F	388.47	168.397	-1.20593	0.00880167
HNRNPA1P29	0.0787062	0.314954	2.00059	0.00331682
HNRNPA1P39	0.167968	0.487278	1.53656	0.00660185
HNRNPA1P50	0.684868	4.10371	2.58303	0.00782984
HNRNPA3P7	0.396152	2.90807	2.87594	0.000351372
HTRA3	63.7916	83.066	0.380891	0.00948898
IFITM2	175.534	515.94	1.55545	0.00721581
IFITM3	303.996	771.5	1.34361	0.00478429
IFNLR1	18.4689	10.5647	-0.805851	0.00852999
IGFALS	16.9269	4.0821	-2.05193	0.00422834
IGFBP3	160.547	271.053	0.755584	0.00812486
IGHD4-17	6.08407	3.28225	-0.89035	0.00402176
IGHJ1	3.76611	1.16065	-1.69814	0.000111794
IMP3	64.7651	42.0047	-0.624668	0.00518185
ISCA2	16.3481	12.263	-0.414811	0.00230443
ITGA3	57.1802	83.3279	0.543284	0.00635253
ITGAV	73.9027	161.833	1.1308	0.00022985
ITGB7	94.7935	50.0626	-0.921055	0.00354661
KBTBD11	8.96379	5.9593	-0.588966	0.00489689
KCNJ15	5.04326	11.5558	1.19618	0.00500657
KIAA1549L	14.539	36.2238	1.31701	0.00187949
KIF22	119.764	66.4607	-0.849622	0.00901941
KIF24	22.6742	11.59	-0.968165	0.00991813
KREMEN2	27.0762	5.72789	-2.24095	0.0074299
KRT8P9	0	0.100219	3.4623	0.000321774
KRTAP1-4	0.00871183	0.0870805	3.3213	0.00432885
KTI12	48.6924	15.6858	-1.63424	0.00467856
L2HGDH	22.0313	12.1885	-0.854039	0.00139473
L34079.2	3.41592	1.04264	-1.71204	9.57433e-05
LAMC2	25.0717	67.1996	1.42239	0.000766899
LAMTOR4	115.846	64.3264	-0.84873	0.000704913
LCK	41.6339	23.0532	-0.85279	0.00567953
LDHA	46.3712	109.539	1.24014	0.00710051
LGALS8-AS1	2.05298	1.05679	-0.958038	0.00379661
LINC00338	34.483	124.663	1.85407	0.00242335
LINC00582	7.20223	2.86149	-1.33168	0.00306659
LIPT2	10.0545	4.34793	-1.20944	0.00586836
LL22NC03-80A10.6	7.4272	15.0324	1.01718	0.00455709
LPP	101.806	230.42	1.17844	0.00152616
LRWD1	54.9841	23.7553	-1.21077	0.0050083
LTK	3.83141	1.55741	-1.29873	0.00811335
MAP3K9	19.2421	12.1141	-0.667584	0.000189511
MAP4K4	95.7773	152.491	0.670972	0.00422894
MAP10	12.9492	5.60813	-1.20727	0.00358947
MCM3AP	163.324	96.8838	-0.753411	0.00163744
MCM7	214.051	112.787	-0.924349	0.00442373
MFSD2B	2.17084	0.956736	-1.18206	0.00480955
MICALCL	2.51155	8.04148	1.67888	0.00612387
MIR34A	1.03502	1.80143	0.799482	0.00102014
MIR122	0	0.134309	3.85108	0.00436174
MIR589	44.5283	8.46519	-2.39511	0.00601745
MIR656	0.549173	2.43799	2.15036	0.0017113
MIR3682	3.20875	14.3903	2.16501	0.00373179
MIR3939	50.2678	16.8118	-1.58016	0.00223353
MIR4261	51.8766	14.5312	-1.83593	0.00677224
MIR4655	10.7518	4.64662	-1.21032	0.00740976
MIR4683	0.631652	0.82837	0.391144	0.00984751
MIR5006	0.14176	1.27593	3.17003	0.00291179
MIR5585	6.92813	1.97458	-1.81092	0.00125158
MMP1	13.1606	65.214	2.30896	0.000335092
MSH5-SAPCD1	12.996	5.65772	-1.19978	0.00313618
MT1E	12.4445	37.5943	1.59501	0.00563022
MT2A	129.043	231.733	0.844613	0.00553011
MT2P1	0.318112	1.22827	1.94902	0.000537962
MTHFR	30.7418	23.6511	-0.378294	0.00815752
MXRA5P1	0.708008	2.18866	1.62821	7.3132e-05
MYADM	133.696	268.236	1.00455	0.000717395
MYCBP2	176.364	101.716	-0.794017	0.00556464
MYL12A	130.34	247.316	0.924069	0.00495596
NAPG	16.4295	39.6056	1.26941	0.00860874
NAV2	39.1384	76.1618	0.960484	0.002137
NAV2-AS1	0.231408	2.85819	3.62659	0.00920719
NBEAP1	1.38778e-17	0.137122	53.1335	0.00152562
NEDD8-MDP1	0.28943	1.61099	2.47666	0.00303901
NFX1	86.4394	75.5056	-0.195106	0.00575684
NHLRC1	14.5633	5.9815	-1.28376	0.00541911
NIPSNAP1	63.2222	37.5008	-0.753511	0.00497317
NUAK2	22.9385	10.4963	-1.12789	0.00106334
NUGGC	4.76423	2.34721	-1.0213	0.00763777
OR5P2	0.607478	5.88238	3.2755	0.0013181
OR7E47P	0.966686	0.281422	-1.78031	0.00442366
OR7E102P	0.0357083	0.406816	3.51004	0.0079582
OR56B4	1.30838	0.642454	-1.02611	0.00578403
OSTC	17.4002	46.6235	1.42196	0.0018751
OVOL2	26.7138	14.0583	-0.926162	0.00346364
P2RX5	52.3066	12.8727	-2.02267	0.00975332
PABPC1P4	0.443031	1.43515	1.69572	0.00269227
PAK6	20.3703	9.16241	-1.15267	0.00462159
PALLD	132.785	150.05	0.176354	0.00742259
PARP1	198.431	122.274	-0.698515	0.00848275
PARVA	89.0249	168.57	0.921065	0.0051097
PDCD1	16.4166	6.99991	-1.22974	0.00940064
PELP1	141.22	57.2211	-1.30332	0.00800105
PFN4	7.53389	4.05897	-0.892279	0.00877139
PILRB	165.759	88.3424	-0.907909	0.00686391
PLA2G2D	18.8646	7.47376	-1.33577	0.00976115
PMP22	106.718	170.72	0.677823	0.00147191
PRKAR1B	68.3954	32.1581	-1.08872	0.00950414
PRKCI	14.0633	42.2016	1.58536	0.00649501
PRRC1	70.83	139.876	0.981716	0.00613938
PSMA7	451.876	254.617	-0.827598	0.00739789
PTCD1	23.7014	13.2007	-0.844356	0.00243294
PTCRA	6.16227	1.01277	-2.60516	0.00884862
PTGES	59.5329	19.2508	-1.62877	0.00786405
PTPN7	40.8993	19.6958	-1.05419	0.0059006
RAB1A	58.6387	123.419	1.07363	0.00823564
RAB7A	131.872	209.188	0.665659	0.00404061
RAB42	30.0924	12.8548	-1.22709	0.00917191
RAB42P1	19.9507	8.43717	-1.24161	7.93949e-05
RASSF1	88.1706	44.0164	-1.00226	0.00731202
RCC1	130.148	49.7276	-1.38803	0.0072469
RCN1P2	6.05652	24.1493	1.99542	0.00877729
RCN3	70.7539	86.7675	0.294346	0.00233856
RGPD4	1.74389	3.94086	1.1762	0.00320551
RHOQ	15.0908	47.5465	1.65567	0.000313709
RNF216P1	13.0892	23.483	0.843243	0.000613903
RNU6-1249P	1.73472e-18	0.0119259	52.6102	0.00667954
RNU7-1	0.0522322	1.21457	4.53937	0.00265967
RP1-317E23.6	1.76632	1.22668	-0.525985	0.00742297
RP3-467K16.2	0.0131797	0.130125	3.30351	0.000186838
RP5-977B1.11	68.5056	120.962	0.820258	0.00809247
RP5-1050D4.5	2.55312	0.813241	-1.65051	0.00998876
RP9P	6.0071	3.58939	-0.742928	0.00644418
RP11-15L13.4	0.544473	2.24761	2.04546	0.00804294
RP11-20L24.1	0.837749	6.25521	2.90047	0.00397923
RP11-23P13.6	24.1441	13.1561	-0.875943	0.00997645
RP11-46A10.5	2.13988	0.731779	-1.54805	0.00135278
RP11-80H5.5	25.7527	5.27238	-2.28819	0.00895929
RP11-92B11.3	2.57235	6.72837	1.38717	0.0027544
RP11-110I1.12	6.22193	3.43666	-0.856355	0.00531664
RP11-118F2.2	0	0.0538853	2.67548	0.00891518
RP11-168J18.6	0.0438617	0.208563	2.24945	0.00857779
RP11-214O14.1	0.268303	0.963221	1.844	0.00513757
RP11-248C1.3	0.838916	0.143353	-2.54895	0.00768697
RP11-362K14.5	0.426527	1.50932	1.82318	0.00641593
RP11-388G3.1	6.93889e-18	0.0666134	53.092	0.00436809
RP11-421M1.8	0	0.13219	3.82974	0.00314817
RP11-435P24.2	0.1033	0.445935	2.10999	0.00417102
RP11-452L6.5	52.9009	16.2904	-1.69927	0.00822736
RP11-517A5.4	4.3028	9.6021	1.15807	0.0026995
RP11-529K1.3	1.07408	2.49423	1.2155	0.00883612
RP11-545M17.3	0.074707	0.73054	3.28965	4.53925e-05
RP11-588H23.3	0.14451	0.840491	2.54006	0.00725649
RP11-727F15.12	12.3828	7.40082	-0.742585	0.00800304
RP11-753H16.5	0.477837	1.90325	1.99387	0.00198824
RP11-804A23.2	1.72673	0.525133	-1.71729	0.00632035
RP11-810K23.6	0	0.0237459	1.75471	0.00814672
RP11-816B4.1	0	0.224886	4.55389	0.000505991
RP11-927P21.9	3.01306	12.6893	2.07431	0.00194543
RP11-972K6.1	0.0016285	0.00266305	0.709536	0.00972459
RPL3P3	3.46945e-18	0.0257399	52.7202	0.00920111
RPL4P4	1.02517	2.48114	1.27514	0.00380299
RPL10AP6	1.23562	2.60561	1.07638	0.00764183
RPL19	120.601	343.813	1.51138	0.00721191
RPL27A	231.384	342.649	0.566443	0.00308577
RPL32	65.1602	107.728	0.725325	0.00621793
RPS14	259.879	420.574	0.694522	0.00168151
SCAMP5	48.3547	19.3245	-1.32323	0.00728845
SCO1	59.9056	33.6529	-0.831958	0.00935055
SDCBPP3	0.00280983	0.0600346	4.41724	0.00248534
SDK1	10.3267	18.0145	0.802777	0.00076321
SEC31A	173.288	270.775	0.643923	0.00703563
SEPT8	55.6241	90.1871	0.697211	0.00720052
SERPINB8	14.9178	17.1781	0.203537	0.00480973
SGIP1	15.5636	33.3781	1.10072	0.000613202
SLC25A5P3	0.0268642	0.0570983	1.08777	0.00978496
SMC5-AS1	0.647844	1.35733	1.06705	0.00935524
SMPD3	14.4674	8.52115	-0.76369	0.00316564
SMYD2	73.4674	51.9406	-0.500242	0.00783754
SNIP1	52.2364	21.9586	-1.25027	0.00743986
SNORA12	30.8408	117.917	1.93486	0.00587056
SNORA23	333.267	718.643	1.1086	0.00976324
SNORA47	131.65	292.734	1.15288	0.00993722
SNORA50	14.8198	53.9001	1.86276	0.0036311
SNORA53	110.675	261.568	1.24085	0.00617876
SNUPN	22.3976	18.8339	-0.25001	0.00837828
SNX24	19.3373	44.7676	1.21107	0.00329164
SOWAHD	8.82275	2.8141	-1.64856	0.0019283
SPATA5L1	71.4684	22.1001	-1.69326	0.00940534
SPATA20P1	0.531003	2.92056	2.45946	0.00551829
SPTBN2	136.684	66.7815	-1.03332	0.00479594
ST13P13	0	0.0789497	3.15299	0.00860334
STAU2-AS1	4.39643	1.8256	-1.26797	0.00815107
SULF2	150.936	215.354	0.512772	0.00731078
SUPT7L	71.3805	44.844	-0.670615	0.00885192
TAMM41	29.7943	40.0665	0.427361	0.0050493
TARBP1	170.1	58.4097	-1.54211	0.00473519
TBCC	48.4426	27.3036	-0.827183	0.00965016
THAP8	26.4093	15.0098	-0.815139	0.00613847
TMEM223	69.2177	37.7339	-0.875278	0.00749697
TNFRSF10A	46.9449	25.4238	-0.884787	0.00572017
TOE1	32.1398	15.2446	-1.07606	0.00835014
TOR3A	154.376	68.0651	-1.18146	0.00740652
TPM3P1	0.809367	2.85708	1.81968	0.00379063
TRBJ2-3	11.0004	4.32241	-1.34765	0.00843219
TREX2	13.5789	7.94427	-0.773379	0.0079428
TRGV7	0	0.890358	6.49243	0.00362562
TRIM39	30.6387	18.902	-0.69682	0.00273608
TRIM52-AS1	0.0640152	0.168704	1.39801	0.00759781
TRMT61A	49.584	21.7349	-1.18986	0.00557124
TSPY26P	7.28789	3.58787	-1.02237	0.00420779
TYMP	657.925	229.958	-1.51655	0.00335268
UFD1L	19.8629	29.6866	0.579737	0.00425962
VCAN-AS1	8.85602	24.0591	1.44185	0.00468099
VCP	309.535	152.986	-1.01671	0.000767039
VGLL4	144.539	226.381	0.647292	0.00290151
VMP1	164.219	405.018	1.30237	0.00282442
VPS33B	25.3127	15.857	-0.67474	0.00981002
WNT1	1.95514	0.410756	-2.25092	0.00686625
WNT10A	19.583	3.97478	-2.30066	0.00550237
XXbac-B476C20.9	27.0621	6.9398	-1.96331	0.00681716
ZBTB22	69.9308	35.6437	-0.972281	0.00503757
ZBTB48	66.5258	35.1344	-0.921031	0.00648714
ZNF207	65.3108	111.503	0.771683	0.00626623
ZNF232	28.5701	12.8434	-1.15348	0.00165793
ZNF251	79.6812	40.3536	-0.981543	0.00878856
ZNF316	188.276	37.149	-2.34145	0.00797145
ZNF497	22.4066	4.42634	-2.33974	0.00802556
ZNF584	66.5808	25.9411	-1.35986	0.0061926
ZNF837	19.002	5.0057	-1.92451	0.00914965
ZZEF1	130.712	77.8558	-0.747518	0.00473405
